# Defective CAPSL function causes impaired retinal angiogenesis through the MYC axis and is associated with familial exudative vitreoretinopathy

**DOI:** 10.1101/2024.02.22.24303109

**Authors:** Wenjing Liu, Shujin Li, Mu Yang, Jie Ma, Lu Liu, Ping Fei, Qianchun Xiang, Lulin Huang, Peiquan Zhao, Zhenglin Yang, Xianjun Zhu

## Abstract

Familial exudative vitreoretinopathy (FEVR) is a severe genetic disorder characterized by incomplete vascularization of the peripheral retina and associated symptoms that can lead to vision loss. However, the underlying genetic causes of approximately 50% of FEVR cases remain unknown. Here, we report two heterozygous variants, c.88C > T (p.Arg30Ter) and c.247C > T (p.Leu83Phe), in calcyphosine like (*CAPSL*), from four patients in two unrelated FEVR-affected families. Both variants exhibited compromised CAPSL protein expression. Vascular endothelial cell-specific inactivation of *Capsl* in postnatal mice resulted in defective sprouting, delayed radial/vertical vascular progression, compromised endothelial proliferation, and impaired cell migration, recapitulating the human FEVR phenotypes. *CAPSL*-depleted human retinal microvascular endothelial cells (HRECs) exhibited impaired tube formation, decreased cell proliferation, disrupted cell polarity establishment and filopodia/lamellipodia formation, as well as disrupted collective cell migration *in vitro*. Transcriptomic and proteomic profiling of *CAPSL*-depleted HRECs revealed that *CAPSL* abolition inhibited the MYC signaling axis, in which the expression of core MYC targeted genes were profoundly decreased. Furthermore, a combined analysis of *CAPSL*-depleted HRECs and *c-MYC*-depleted human umbilical vein endothelial cells (HUVECs) uncovered similar transcription patterns. Collectively, this study reports a novel FEVR-associated candidate gene, *CAPSL*, which provides valuable information for genetic counseling and prenatal diagnosis of FEVR. This study also reveals that compromised CAPSL function may causes FEVR through MYC axis, shedding light on the potential involvement of MYC signaling in the pathogenesis of FEVR.
