## Supplementary material for "Defective CAPSL function causes impaired retinal angiogenesis through the MYC axis and is associated with familial exudative vitreoretinopathy": Dataset 2

### Sheet: Sheet1
gene name	ctrl-1	ctrl-2	ctrl-3	kd-1	kd-2	kd-3
CCNA2	52.9944	51.2612	50.2669	33.2099	34.6651	32.8254
CDC20	65.8633	63.5095	58.1918	41.6411	38.6808	39.5577
CDC45	32.5018	31.4553	28.6782	15.9946	14.8437	16.0646
FBL	46.3447	42.8057	40.8561	29.2313	29.7951	29.0121
HDDC2	3.82708	3.5539	3.53966	2.14373	1.6093	1.81488
HNRNPA1	38.2908	35.6718	36.7241	28.2111	28.657	28.3121
HNRNPD	30.5852	29.5182	28.3715	22.0818	22.6223	21.0039
IARS1	40.7088	39.4147	40.4057	30.4084	31.5454	29.7362
MAD2L1	15.0762	15.4539	15.6497	9.41451	9.2728	8.80123
MCM2	34.1928	33.9238	32.6965	19.8598	17.0748	19.8401
MCM4	34.0814	33.5074	34.1671	21.2124	21.002	21.8836
MCM5	25.5145	23.6819	22.1354	14.4381	13.8815	13.9727
MCM6	46.8163	43.9494	41.3049	25.6624	25.2792	26.0481
NPM1	39.2439	36.0203	35.8283	26.3437	28.2256	25.4772
RFC4	23.856	20.5764	18.3948	13.0829	11.988	12.7729
RPS6	44.3842	40.7464	40.6258	31.7145	34.8652	31.6485
SNRPA	46.307	43.3755	38.6128	27.1858	30.0445	30.3074
USP1	32.3354	33.3525	34.5379	25.955	25.9012	24.7496
SERPIND1	29.7483	27.466	25.1753	7.25835	4.94872	6.41096
MT1A	18.9679	15.5818	13.5105	2.89118	1.88907	3.88323
RPL22L1	20.8707	18.6479	17.8627	10.3336	10.1844	10.3514
HES7	3.8721	3.85765	3.74304	0.862609	0.422714	1.01377
SLC38A5	14.3464	13.5679	11.3559	4.01433	3.90159	3.74054
G0S2	4.49739	5.76077	3.88168	1.39551	0.151969	2.03055
PRR22	2.77272	2.45543	2.23358	0.743518	0.582968	0.973675
ITPRIPL1	2.63126	1.99587	2.22561	0.663892	0.48093	0.66877
GMFG	1.86709	2.41815	1.89509	0.811084	0.529953	0.544695
FER1L6	0.275532	0.411755	0.443914	0.0664969	0.173793	0.111642
H2BC9	13.8733	13.4578	10.5875	8.10611	3.79962	3.55029
CYTL1	6.79541	10.7768	8.31167	2.4098	2.36181	2.96695
MT1M	2.51026	2.20667	1.99837	0.712736	0.558833	1.00516
TMEM88	22.0967	17.8964	17.2111	6.9058	5.71542	7.72948
PHGDH	10.6142	10.0323	7.96436	3.79766	2.83248	3.72932
MND1	12.8709	13.0976	11.02	5.68003	3.82725	5.63236
PRRX1	1.65312	1.56292	1.5654	0.765357	0.430916	0.459307
MYB	0.45581	0.630705	0.660925	0.268901	0.143752	0.246252
HPDL	11.1859	11.7396	11.5559	4.78097	3.47392	4.06877
CD74	2.62119	1.26218	0.380073	0.337385	0.0826665	0.0849661
CPS1	0.186458	0.172493	0.167369	0.0514283	0.012601	0.116564
DNAJC22	4.11236	3.87555	4.19017	1.74354	1.13045	1.40508
TFAP4	4.2258	3.92818	3.02525	1.57032	1.28811	1.4615
ABCC3	0.33277	0.187385	0.181818	0.0698354	0.0958223	0.0422091
SFXN2	5.28066	4.89872	4.76992	2.37337	1.9002	1.91938
SDHAF3	8.87859	8.42423	7.47332	3.61499	3.31441	3.58282
ITGB1BP2	1.45354	1.25923	0.916366	0.7321	0.239173	0.36874
CDCA7	23.6191	25.257	23.9597	12.6975	12.2439	12.0343
PTTG1	31.4404	28.4317	26.3178	17.1435	17.8481	18.2102
CENPV	27.1307	27.1498	24.9998	12.658	11.5483	12.5159
EXOC3L1	3.07399	2.47703	2.70933	0.829155	1.06926	1.14297
CLDN7	5.47014	5.28289	3.72305	1.61653	1.9012	1.84552
ATIC	31.8353	29.4585	28.7545	17.2635	17.2547	16.9082
PIMREG	25.5727	24.9864	21.5291	13.0807	11.3284	12.3622
CMSS1	18.5078	17.4199	15.6174	9.213	8.61028	9.31383
EIF4EBP1	71.1694	68.1915	62.7821	43.1746	46.7302	45.3828
GLB1L2	0.382137	0.108774	0.527714	0.632399	0.929706	0.530871
MCM10	20.1225	19.4884	19.5997	9.33111	8.51789	9.22606
TCF15	2.68356	2.04972	1.12411	0.863533	0.507801	0.869878
CDC6	26.5427	25.4151	23.8459	14.3721	14.5485	13.5002
SELENBP1	6.70877	5.85321	5.52581	2.52924	2.51642	2.70223
HMGB2	38.8472	36.1553	34.3543	25.1623	25.2777	23.8361
SLC7A5	30.9856	31.2203	30.1511	15.5079	13.4517	16.4201
SCD	48.5883	50.8363	51.2819	30.6023	30.2382	31.0542
PSRC1	18.8062	17.9594	17.7555	8.60705	8.06686	9.85475
NES	92.173	85.9696	82.4961	59.6985	61.3036	58.7256
LMNB1	51.0753	50.732	47.5963	32.5627	32.4937	31.6849
TMEM233	1.94542	2.81914	1.62414	0.939017	0.794818	0.816927
PLEK2	7.80961	8.7314	8.13647	3.43447	3.03767	4.30353
TBXAS1	1.28651	0.950228	0.921997	0.364017	0.503671	0.539252
VRK1	30.8712	29.9479	27.7841	18.0083	17.7456	16.366
E2F2	4.5117	3.93617	3.4989	1.94394	1.78464	1.68556
PRIM1	9.47487	9.66695	9.21422	5.51003	4.91426	5.60602
APOBEC3B	11.0046	10.0864	11.0633	5.45333	4.37295	4.994
ARHGAP4
TKT	25.897	24.6051	23.4498	16.822	17.0684	16.7322
MTHFD1	22.6366	21.1038	21.0074	13.6184	12.3507	13.3722
PIF1	9.32099	9.37548	7.91289	4.64325	3.75934	4.56116
UBE2T	45.4517	42.4194	40.4016	26.0994	26.4446	28.4503
NASP	26.6839	25.0156	23.1875	16.6879	16.4506	16.4521
CCNB2	33.8682	32.7028	29.571	20.4224	20.4385	18.8339
ORC1	20.532	20.2359	18.6125	10.676	9.08771	10.1546
TOE1	21.7626	20.7211	18.8795	9.99015	9.6472	11.0502
TMEM163	1.81948	1.62938	1.50192	1.08544	0.773692	0.695813
KIF22	32.3228	30.8845	27.3476	17.3455	16.5727	17.4102
PTER	1.38994	1.31551	1.34361	0.57026	0.558902	0.642032
LDLR	16.9412	18.3682	18.3974	10.4911	8.78163	9.86716
PUM3	46.6571	43.053	40.2838	27.9273	26.4474	26.6335
AURKB	39.7866	36.4843	32.7003	21.1516	21.1414	21.7295
ASB9	7.59358	7.62387	6.20241	4.54607	3.11887	3.4346
PFAS	23.2152	24.5206	24.5609	13.3636	11.2264	14.3397
EXO1	16.4969	15.9332	15.6222	8.69248	7.78822	8.03754
TWIST2	7.70297	10.4783	7.01662	4.14707	3.85425	4.89781
BLM	11.7207	11.3173	11.761	5.8623	6.04688	6.0912
WDR4	23.2168	23.6363	22.5412	11.8684	11.632	12.6472
SHMT2	35.0189	32.4534	31.0723	21.4547	20.8642	22.3673
CDKN3	28.1832	24.8324	24.0214	16.3827	16.9166	16.1347
NDC80	30.447	29.1015	26.1453	17.8293	17.5839	18.1482
RRM2	25.7142	25.1707	22.7675	15.9618	17.1312	14.9871
DEPDC1B	14.6188	14.3458	14.4142	8.07934	7.12313	8.67181
NCAPH	29.4066	28.5359	28.6725	17.6554	15.4971	16.3409
DLGAP5	51.4742	50.5262	49.5384	33.2494	34.0946	33.9733
MTFR2	15.5563	12.5004	12.6778	7.23465	6.71454	7.72948
GK	2.93302	2.79278	3.71343	1.25284	1.37523	1.36301
SKA3	38.8361	37.1452	35.027	21.7191	21.2433	20.9467
PSAT1	41.3225	41.9916	43.3251	28.0465	26.2248	27.0161
C22orf15	0.533453	0.199298	0.128918	0.0643717	0.0630897	0.194534
MFSD2A	7.53288	6.98599	5.8053	3.31761	2.82457	3.91586
IL31RA	0.942315	1.21135	1.14598	0.762951	0.345118	0.413838
PMCH	1.45272	2.17094	0.702148	1.0518	1.54627	1.05952
MRPL1	37.3696	33.1647	31.2106	22.3223	21.9455	21.3724
GPATCH4	22.9165	22.4562	19.8798	13.3462	12.8431	13.4443
DBF4	15.8431	15.4816	15.5204	9.58092	8.55734	9.44471
NUF2	24.2449	23.9071	22.5969	15.6566	14.5227	15.5705
REC8	0.904643	0.684962	0.874489	0.663712	0.68473	0.774155
COQ3	20.7025	18.6292	16.4157	10.7755	10.2901	10.3908
FARSB	41.7005	38.6243	36.479	25.3094	25.235	24.4113
DTL	20.2592	22.0158	21.0882	12.6741	11.2169	11.7491
KIFC1	37.7165	36.2086	32.6406	22.0788	20.6948	22.4837
HAUS7	0.350549	0.454013	0.203319	0.270725	0.0994998	0.204535
TAF4B	5.18233	5.11161	4.93482	2.8623	2.09787	2.55739
UBE2C	49.2143	45.5822	41.9277	30.594	32.0314	31.2395
FST	3.74801	4.20077	3.30606	1.89954	1.90603	1.64014
MYBL2	64.9157	62.0285	54.9563	38.3932	38.1972	39.893
HMGB1	18.4071	17.5489	16.923	13.8922	14.7913	13.1535
RNFT2	1.32944	1.21766	0.932752	0.476095	0.385463	0.771519
SPC25	20.8533	20.5497	19.7931	13.2748	12.5815	11.462
NAGS	9.06946	9.87041	7.95714	4.23489	4.33709	5.17673
ASNS	0.249783	0.0933189	0.241457	0.0904238	0.177246	0.212539
KIF15	19.9764	19.6396	19.7431	11.4334	11.131	11.5942
CENPU	25.2948	24.5434	23.4955	16.1881	14.6624	16.0322
CDC25C	13.8322	15.0085	13.68	7.4918	7.90408	7.32487
HMMR	28.3073	26.6524	27.5687	17.9107	17.5206	17.1144
ETV4	25.7603	24.7805	20.8756	14.4815	13.7552	15.4129
INSIG1	24.466	25.2479	23.2452	16.6654	14.747	14.8607
C19orf33	1.5781	1.79681	1.52549	1.52343	0.426597	0.876927
ITGB3BP	8.40855	8.63102	7.29082	4.64898	5.15909	4.98048
MAP2K6	6.81296	8.0319	7.83718	4.1654	3.37339	4.0635
FBXO5	20.2133	20.4271	19.5044	12.1563	12.3948	11.8927
MNS1	10.7768	11.2346	8.80658	4.82634	5.04556	5.07788
PBK	37.8423	36.1649	36.6431	23.5067	23.464	22.6172
MTHFD2	34.2461	32.3255	32.9941	20.7347	20.1596	20.1649
TIMM9	31.7143	31.2264	28.954	20.4105	19.9162	20.3801
PLK1	29.1346	27.8322	26.6098	17.8287	17.5013	18.2154
DSCC1	12.4509	12.7771	10.4862	6.60306	5.51093	6.39175
CENPA	22.5867	20.336	20.1387	12.7305	12.5433	12.6194
BUB1B	26.8811	29.0718	31.0018	18.8999	18.1707	19.4619
XRCC2	8.71332	10.1657	10.307	6.05959	5.20671	5.12857
TROAP	17.4488	18.0145	14.7248	9.81455	9.65237	10.5367
HNRNPD	30.5852	29.5182	28.3715	22.0818	22.6223	21.0039
AQP1	0.637284	0.761886	0.492834	0.287097	0.321576	0.454467
HMGA1	97.1354	89.686	88.8127	73.1699	77.8206	72.4286
CLDN10	0.288073	0.327997	0.159126	0.0794553	0	0
HELLS	13.049	13.3963	12.4683	7.72755	7.08084	7.21116
CLEC11A	22.7253	20.5651	15.6521	11.2433	10.0339	10.7734
FAAH2	0.344472	0.343186	0.399588	0.199524	0.260733	0.937951
SAPCD1	0.62536	0.356014	0.172719	0.34497	0.0845248	0.260628
ZNF670-ZNF695	0.217544	0.216732	0.252352	0.126005	0.123496	0.0846206
SULT1A1	0.374716	0.279988	0.301855	0.105506	0.0295443	0.106281
ADM5	1.45737	1.04862	1.01746	0.156321	0.612829	0.629876
YARS1	23.9	22.5958	21.5806	16.139	15.5612	15.8458
NUP37	18.4827	17.8978	16.6729	12.2282	11.2309	12.318
DOCK2	0.237405	0.193515	0.114746	0.0520867	0.0612591	0.115433
CDCA3	11.1465	11.301	9.99006	6.36598	6.26247	6.89131
AURKA	38.8125	36.3012	35.0849	24.8564	23.8669	24.9466
SPAG5	28.5212	28.0348	27.4231	17.5947	18.1101	17.9959
TDP1	14.7207	14.0426	13.2799	8.86283	8.28476	8.29799
FANCD2	11.1072	11.6282	11.2987	7.43682	5.74928	6.81335
PCK2	9.46357	9.06434	8.18517	5.57761	4.49261	5.68317
ANP32E	44.1795	44.5143	45.094	31.0277	32.308	30.3176
KNSTRN	24.2489	23.0964	22.0791	16.0959	15.5232	15.6219
CHAF1A	27.276	26.9808	22.7387	15.1802	13.9289	15.4805
ERCC6L	11.6021	14.0992	13.3414	8.76939	6.45359	7.74897
RNASEH2B	7.82109	6.97854	6.43975	4.30312	4.35645	4.68405
RINL	3.64217	3.95845	3.90485	2.23746	1.87962	2.31829
NUP210	1.00303	0.965409	0.920293	0.804167	0.337779	0.4629
CCDC138	6.98369	7.72272	6.33333	3.96166	3.51946	3.57069
POLA1	15.3895	17.1911	16.0225	9.64286	10.0116	9.64966
BUB1	26.4959	25.6159	25.1669	17.1856	17.4979	16.3925
DHFR	9.1491	10.0893	9.57607	6.06069	6.29818	6.41202
MT1F	1.47271	1.54058	1.28126	0.781934	0.418015	0.644465
ZNF485	4.0621	2.71723	2.86088	1.45651	1.59222	1.63651
CHAF1B	13.2629	13.1864	11.4547	7.7923	6.78854	7.5324
MPZ	1.42068	1.67272	1.12363	0.623396	0.733176	0.627976
FH	58.8991	55.6385	52.6672	39.2432	40.4277	38.2685
HK2	17.3872	18.5564	19.8677	12.0683	12.0016	11.9785
HASPIN	10.5927	12.3864	11.8741	7.20126	5.78742	7.49597
TTK	21.2641	21.5782	21.3776	14.4279	14.3705	14.4158
TPX2	69.7226	66.0411	65.459	50.1359	47.4581	47.0523
TRIB3	26.7745	27.4413	24.6291	17.0098	17.6291	18.474
MTERF3	29.6577	28.3928	27.0267	18.0431	19.5837	17.8752
CENPH	17.3562	16.0563	14.6206	10.3522	10.322	10.6091
ESCO2	5.30362	6.18763	6.5266	3.70519	3.31777	3.80027
TNNT1	0.832921	0.957475	0.929029	0.618514	0.424337	0.373835
SUV39H1	17.4285	18.4744	15.2906	10.2065	9.49526	10.402
ATAD5	5.93746	7.28639	7.58305	3.77691	3.85049	4.12968
IMPA2	4.87297	4.2751	4.04263	2.31698	2.02999	2.89982
RASAL3	1.04004	1.12497	0.976648	0.545035	0.590409	0.549039
CISD1	22.5419	21.8757	20.7552	15.369	16.9055	14.2983
RPIA	34.8497	33.6698	29.3225	21.29	19.7977	21.0804
SGO1	11.3735	11.4396	9.69471	5.99838	6.60088	7.06719
SMC4	30.6913	31.4452	32.244	22.2132	23.1558	21.4967
PIR	38.5952	34.8101	33.9901	26.6207	27.505	27.5163
HJURP	30.2513	30.1021	27.9761	19.8906	20.0456	20.8156
DCPS	13.5695	11.9892	10.9511	7.89172	6.63522	7.86899
DNAH11	0.304315	0.407125	0.3446	0.235018	0.148074	0.22829
FANCB	6.57632	8.14661	8.36463	4.42725	3.80693	4.33356
KIF11	41.0425	38.9503	39.2594	28.0163	28.5686	27.415
PLK4	21.9726	23.251	23.1302	14.4705	15.4156	15.2408
H2AC20	10.3432	7.81725	5.17159	1.37722	1.3498	2.08102
KIF18B	20.1401	21.1664	20.9419	13.2116	10.3475	14.5872
TARS1	33.3027	31.6758	32.0516	24.2116	24.7191	23.9874
MID1IP1	12.5885	13.1631	12.5237	9.07006	7.32683	8.28013
CENPF	29.3902	30.3948	29.8829	20.7794	20.3205	20.8164
U2AF1	0.187767	0.11224	0.133106	0.0966734	0.130279	0.109557
CBS	0.430453	0.673901	0.455734	0.356179	0.368479	0.358796
STK32B	5.4082	4.89346	5.25319	3.32924	2.66967	3.12504
FOXF1	1.42421	1.93127	1.91214	0.916583	0.711176	1.38498
NEIL3	10.0128	10.2564	10.1789	6.67086	6.62695	6.53702
CEP83	6.99005	7.12404	6.97064	4.11079	3.91489	4.23866
TRIM7	5.08016	5.04231	4.39776	2.87297	2.81575	3.29962
PARPBP	12.019	13.5512	14.1971	8.57464	8.84763	8.40958
DNAJC12	3.93488	3.65884	3.86711	2.78562	1.36507	1.84946
EEFSEC	18.5004	14.6535	14.0515	9.9836	8.09961	8.7719
NUP107	17.5711	16.7394	16.3875	12.0884	11.6894	11.6732
SH3BP1	0.698871	0.314441	0.239721	0.239396	0.213298	0.219232
GMPS	18.035	18.0456	17.4187	12.967	12.8124	12.4229
PYGL	29.0778	29.027	26.6513	19.2827	19.4473	19.4808
POLQ	7.44322	7.59234	9.0976	5.39975	4.88619	4.76309
NEK2	19.2804	20.5517	19.0722	12.9724	12.9266	12.7618
TMSB15A	13.8083	11.3291	10.011	9.21333	6.14797	7.70127
PRC1	0.780459	1.30427	0.851792	0.802031	0.643138	0.832406
PWP2	2.04969	1.78178	1.82597	1.26093	1.19779	1.19203
BOLA2B	1.32474	0.812182	0.591039	0.491866	0.289242	0.693672
PLXNC1	0.0422063	0.056065	0.0135998	0.0543256	0	0
ALDH7A1	17.0476	16.4225	14.884	11.9688	11.8446	11.861
WDR76	18.6237	19.5736	18.8272	13.0723	11.7793	12.0074
HAUS4	11.5595	10.6431	10.168	8.7792	7.04935	7.88474
ADCY3	17.5652	17.614	17.6678	10.8168	9.8845	11.4099
DEPDC1	16.8925	17.5805	18.1514	12.7138	12.3491	13.0134
CDC7	17.8321	17.3369	18.9388	12.269	12.1356	12.5112
CDK1	28.4848	27.7087	27.3301	20.2222	21.8282	20.8525
MRPL13	14.0783	12.9063	12.0118	10.177	9.81801	9.70547
DZIP1L	1.24071	1.07127	0.852877	0.612176	0.652156	0.697109
CA13	3.06982	3.03329	2.60264	1.60319	2.02359	1.9086
APCDD1L	0.846867	0.457007	0.477539	0.306574	0.300468	0.274512
GPSM3	21.1573	21.6763	17.9137	12.6747	12.7062	17.2913
MELK	37.6245	37.3493	37.3722	28.0999	28.3077	27.9558
F3	3.1932	1.87985	2.15138	2.05506	1.09862	1.08213
PNPT1	25.5762	25.5077	26.0856	18.1777	17.7387	17.7579
GEMIN4	21.4294	21.7109	20.3644	14.1961	12.9523	14.3945
FAM72A	1.87523	1.53854	1.56392	1.31333	0.904502	0.965419
NUSAP1	6.82184	6.07336	5.75261	4.57718	4.02826	4.28146
BRCA1	14.5704	15.2087	15.4748	10.5568	10.7802	10.5115
EZH2	24.5159	24.8841	23.4014	17.4902	15.0173	17.2896
PDGFA	17.2574	17.3599	14.2527	11.6455	9.3528	11.0142
FAM24B	1.7727	3.41443	1.37089	2.96624	1.22995	2.64326
ZNF22	41.4404	39.1127	37.0019	28.635	28.5806	27.2017
COASY	27.4608	26.2241	23.9776	17.9838	17.7236	19.2902
LRP8	11.3226	11.9152	11.9807	8.0243	7.55658	7.93821
DNA2	9.80287	11.2469	11.6587	6.7319	6.70599	6.89253
ARHGAP11A	24.4741	25.6978	26.545	17.6101	17.5255	17.4448
HYLS1	15.2595	14.4632	14.706	9.58179	9.74202	9.96792
C21orf58	4.92011	5.44928	5.54037	2.90539	3.44179	3.53753
CCDC150	2.65756	2.93386	2.51343	1.74731	1.80765	1.6903
TSEN15	29.4935	27.5682	27.9601	20.5019	20.9017	21.0401
SHMT1	10.8894	9.95421	9.38146	6.87903	6.66972	6.57659
ISG20	2.11584	1.76917	1.38789	1.03951	1.05456	1.17575
TMPO	30.756	33.3666	34.4877	25.1276	24.8875	24.3047
FOXM1	41.1132	42.5155	37.8216	29.2734	28.5561	29.3504
MSH5	0.691696	0.733573	0.754917	0.710815	0.675547	0.759434
DNAH7	0.00652307	0	0.0192666	0.076962	0.0565719	0.2132
RIBC2	2.06922	2.67231	2.14842	1.92356	1.5227	1.49053
PRPF38A	23.4534	23.9047	21.7211	16.4705	16.2355	17.4521
CALHM6	0.116497	0.116062	0	0	0.0777808	0.479667
FKBP5	15.9018	15.6598	15.9916	11.9396	12.1352	12.1419
MBOAT1	3.79922	3.86228	4.87179	2.32032	2.27411	3.84535
NLN	16.0722	16.9742	15.9295	11.5416	11.0112	11.2557
FANCE	15.0317	14.5415	13.2671	10.5152	7.98699	9.1625
KIF20B	20.1409	21.1175	21.5303	14.9744	14.6761	14.6303
MTBP	3.49165	4.06115	4.37654	2.74171	2.76614	2.8106
MKI67	42.4994	44.072	43.5291	32.4611	32.0201	33.0692
LRFN1	1.52222	1.14765	0.755625	0.67517	0.350324	0.880169
ATAD2	21.9649	22.3501	25.2375	17.8649	16.1964	16.894
PRKCQ	1.9841	1.7664	1.38746	1.18182	1.0784	1.06735
HSD17B7	4.85696	4.93963	4.206	3.35373	3.1912	3.34557
RBMX	39.4213	38.9207	38.0387	30.5679	31.9727	30.1025
TMEM154	3.82948	4.41318	4.93192	3.02468	3.07802	2.90681
TTC32	4.62259	5.58222	5.61949	4.12439	3.71092	3.40549
FCHO1	0.928296	0.778805	0.543135	0.518818	0.462259	0.593897
BORA	17.6653	16.8172	17.0343	11.411	10.8123	11.6645
FSD1	19.852	18.0852	15.43	12.8193	11.6757	12.8266
HROB	7.8691	7.56302	6.35392	4.33448	3.54742	4.81646
CENPK	13.0646	14.6227	14.4378	10.3076	11.4452	9.94418
C5orf34	8.45397	8.33036	7.90424	5.70832	5.24497	5.07641
ADAT2	5.48637	6.08394	5.92192	3.93013	3.44833	3.94015
GADD45G	2.20957	1.15307	1.72908	1.42202	0.29865	1.22783
SIM1	0.269976	0.433338	0.333471	0.217187	0.298006	0.204197
CLEC12B	0.910376	1.39826	0.990035	0.732367	0.538335	0.774635
CETN3	10.6137	10.2172	8.91792	6.91716	7.3726	7.31638
DMC1	0.592074	0.786485	0.724962	0.457251	0.373454	0.230305
ASPM	21.7587	24.1733	26.258	20.0474	19.2631	18.9704
UNC13D	3.22983	3.5753	3.05279	2.23453	2.02025	2.23349
XRCC4	12.3192	12.7393	11.5066	9.23296	7.72122	8.18875
NSUN6	6.91911	7.76484	6.72692	4.95199	4.06328	5.14305
PIGL	4.65014	4.90265	4.75699	3.92248	4.22879	3.84154
AKR7A3	0.732094	0.486241	0.471794	0.471156	0.230886	0.474617
SLC25A15	12.1909	13.7296	15.0052	10.3067	9.81486	10.677
TUBA8	0.267422	0.114182	0.147719	0.258159	0.108436	0.148603
FARS2	15.9747	15.5024	13.2688	10.2237	9.85219	11.0468
MTHFD1L	41.3886	37.2873	36.1795	29.0435	28.0719	28.1523
CENPE	22.5349	24.1089	22.8801	17.4887	17.4888	17.0013
DSN1	29.3533	28.2318	25.5766	20.1002	20.1804	20.0998
PSIP1	25.2382	26.4135	24.5758	18.8682	19.9119	19.0867
CEP128	4.98681	5.80851	5.47859	3.58555	3.71014	3.85652
ANKLE1	1.20819	1.39782	1.54467	0.978219	1.03249	0.871706
TTYH2	1.42333	1.16019	1.47595	1.02427	0.881448	0.956299
WDHD1	17.1231	18.0575	16.9314	12.5552	11.5425	12.6262
IGFBP2	16.3112	15.5817	14.1316	11.9153	11.5676	13.1662
TICRR	6.8208	7.00975	7.00953	5.17812	3.6496	4.68488
HYAL1	1.06588	1.0619	0.772767	0.685974	0.714331	0.820579
LARS1	35.1943	33.9362	33.0274	25.837	27.0246	25.8268
CENPJ	12.4451	13.1855	13.3258	9.42636	8.98954	9.44907
C1R	1.02999	1.17274	0.734891	0.710223	0.440849	0.858529
SCLT1	8.4378	8.79068	7.86466	6.04031	5.50735	5.90524
CDCA7L	36.806	35.7161	35.6121	27.4887	27.4581	28.1223
PM20D2	8.2726	8.80098	10.3674	6.67404	7.18405	6.57942
NOTCH4	2.75399	2.84322	2.77254	1.95606	1.71459	2.17858
LNP1	1.11328	0.801032	0.777234	0.537356	0.702206	0.36087
WDR62	5.53546	5.74162	4.60814	3.57163	3.4601	4.05452
NQO1	59.8027	56.5983	53.016	44.8561	47.5622	43.2735
ATF4	48.2472	44.9802	42.9485	37.1752	40.8845	37.0717
SMC2	27.183	28.0028	27.6698	21.5287	20.3064	19.8047
GARS1	52.8652	50.2314	48.7714	40.3291	42.0299	39.9738
CEP72	5.32359	5.64467	4.52126	3.56072	3.05807	3.14314
TMEM69	22.0139	21.7044	20.9493	16.8469	16.2415	16.3606
DIS3L	14.9947	16.7487	15.7317	12.1286	11.645	11.4463
ATG4C	13.2836	13.6351	14.0947	10.7942	9.69053	10.0036
H4C11	0.44	0.553	0	0.451	0	0
APOBEC3A	1.674	1.477	0.797	1.02	0.609	0.662
ARHGAP4	10.483	8.04	11.525	5.811	5.54	5.153
ANGPTL5	0	0	0.29	0.074	0.081	0
SSRP1	243.644	254.508	241.042	158.893	163.366	162.658
SCFD2	18.174	16.099	18.191	11.748	12.553	12.262
SAAL1	40.207	35.923	42.007	26.542	24.93	22.891
CCN6	0.147	0.37	0	0	0	0.072
TAF1D	142.301	141.165	144.574	94.376	94.923	101.698
FAM111B	34.654	30.905	32.099	24.474	20.101	21.511
FADS2	170.402	177.16	187.152	82.577	78.731	74.887
SUV39H2	19.268	17.741	22.663	14.277	12.229	14.09
METTL21C	0.053	0	0	0	0	0
FANCD2OS	3.401	4.777	3.969	2.48	2.456	2.192
MRPL16	108.335	117.531	120.983	73.485	71.519	75.993
DYNLT2	1.306	1.093	0.871	0.446	0.976	1.114
KLHL32	0	0.052	0.033	0	0	0
MSH5-SAPCD1	16.116	14.81	16.103	7.504	8.258	6.566
KIF18A	22.71	20.965	23.845	12.276	12.309	14.261
PRMT3	25.627	24.735	25.407	15.643	15.273	19.591
SLC43A1	9.514	9.445	12.135	7.073	6.796	7.06
SGPP2	0.842	0.648	0.606	0.458	0.501	0.352
PDE3B	0.986	1.435	0.984	0.293	0.513	0.439
DNMT3B	5.531	6.459	5.896	4.435	3.775	4.167
CENPI	11.14	11.433	10.414	7.517	6.795	7.788
TNFRSF6B	30.954	30.194	34.653	14.625	17.184	12.637
SPDL1	48.449	48.64	43.616	32.503	29.152	33.626
PC	5.728	5.314	6.116	3.378	3.327	3.215
CYB5R2	3.826	3.789	3.653	0.528	1.155	1.453
CHRNA3	1.094	1.209	1.612	0.672	0.834	0.768
FADS1	52.647	56.695	58.923	32.023	33.412	33.068
NUP155	14.666	12.898	15.13	10.053	9.109	10.846
DTWD1	3.27	3.393	3.417	2.198	2.067	2.4
TNNT1	0.832921	0.957475	0.929029	0.618514	0.424337	0.373835
